# Increase in ventilatory ratio indicates progressive alveolar damage and suggests poor prognosis in severe COVID-19: A single-center retrospective observational study

**DOI:** 10.1101/2021.07.20.21260754

**Authors:** Natsuko Kaku, Yu Nakagama, Michinori Shirano, Sari Shinomiya, Kazuhiro Shimazu, Katsuaki Yamazaki, Yoshito Maehata, Ryo Morita, Yuko Nitahara, Hiromasa Yamamoto, Yasumitsu Mizobata, Yasutoshi Kido

## Abstract

**Background:** The symptoms of severe COVID-19 are complex and wide-ranging even in intensive care unit (ICU) patients, who may successfully discontinue respiratory support in a short period or conversely require prolonged respiratory support. Damage in the lungs of COVID-19 patients is characterized pathologically as diffuse alveolar damage, the degree of which correlates with the severity of the disease. We hypothesized that the ventilatory ratio (VR), a surrogate parameter for the dead space fraction, might stratify the severity of COVID-19 and predict the successful discontinuation of respiratory support.

**Methods:** Forty COVID-19 patients in our ICU were enrolled in this study. Respiratory variables were collected from 2 hours (day 0) after the initiation of respiratory support. We monitored the longitudinal values of VR and other respiratory parameters for 28 days. Patients successfully discontinued from respiratory support by day 28 of ICU stay were defined as the successfully discontinued group, while those who died or failed to discontinue were defined as the failed to discontinue group. VR and other respiratory parameters were compared between these groups.

**Results:** Except for advanced age, prolonged ventilation period, and higher mortality in the failed to discontinue group, there were no significant differences between the groups in terms of any other background or respiratory parameter at 2 hours (day 0) after initiation of respiratory support. Longitudinal VR monitoring revealed significantly higher VR values in the failed to discontinue group than the successfully discontinued group on day 4 of respiratory support. Upon predicting the failure to discontinue respiratory support, the area under the receiver operating characteristic curve of VR values on day 4 of respiratory support was 0.748. A threshold of 1.56 achieved the highest predictive performance with a sensitivity of 0.667 and a specificity of 0.762. This threshold enabled the prediction of the successfully discontinued outcome at 0.810 of the negative predictive value.

**Conclusions:** Elevated VR values on day 4 of respiratory support were predictive of successful discontinuation of respiratory support in patients with severe COVID-19. Longitudinal VR values after initiation of respiratory support can be used as a practical index to stratify severe COVID-19.
