## Supplement Table 1 for "Increase in ventilatory ratio indicates progressive alveolar damage and suggests poor prognosis in severe COVID-19: A single-center retrospective observational study"

### Sheet: sTable 1
Supplement Table 1. Detailed information of demographic data, disease course, and respiratory variables.
Patient number	Age range	Sex	Hight [cm]	Body weight [kg]	Diabetes *1	Hypertension *1	Onset to O2 requirement [days]	Onset to respiratory support [days]	Days of respiratoy support [days]	P/F	set PEEP [cmH2O]	MV [L]	PaCO2 [mmHg]	VR	TV [mL/kg/IBW]	Pplat [cmH2O]	Cstat [mL/cmH2O]	Mortality *1
1	61-70	M	165	78	1	1	7	8	3	185	15	8	36.8	1.27724	7.06081	24	48.2222	0
2	41-50	M	173	94	1	0	6	7	27	392	10	9	43.5	1.51863	7.79682	22	44.6667	1
3	81-90	F	150	48	1	1	4	5	20	173	12	6	43.8	1.61788	6.44104	22	27.9	1
5	41-50	M	170	114	1	1	10	10	4	110	5	9	56	2.03587	7.74055	31	19.6538	0
6	31-40	M	168	88	1	0	7	8	2	279	5	9	38.7	1.44682	7.83538	20	33.5333	0
7	81-90	M	160	64	1	1	5	10	9	120	8	7	46	1.50866	7.55499	23	28.6667	1
8	71-80	M	170	63	0	1	12	15	28 *3	100	8	9	60.5	2.19947	7.11949	14	78.3333	1
9	51-60	M	174	85	1	0	15	15	28 *3	175	10	10	43.4	1.6615	5.45538	18	47.5	0
10	21-30	M	176	78	0	0	6	11	3	177	8	7	52.4	1.36848	6.75751	*2	*2	0
11	71-80	M	168	73	0	0	8	8	7	173	10	9	56.7	2.11976	6.1063	24	28	1
12	51-60	M	162	78	0	1	6	6	5	150	5	5	64	1.45283	6.69096	19	28.0714	0
15	81-90	F	154	62	0	1	2	2	4	131	5	7	39.8	1.58219	8.22046	18	29.6923	0
16	51-60	M	185	109	1	0	7	7	20	147	10	14	45.1	2.11349	10.1926	22	67.6667	0
17	71-80	M	171	58.9	1	1	4	4	2	254	5	6	34.6	0.827182	6.32041	*2	*2	0
18	71-80	M	179	70	0	1	7	7	18	144	10	14	53.1	2.67148	1.03765	24	5.5	0
19	61-70	M	160	57	0	1	1	1	15	144	10	5	58.8	1.37747	5.09523	20	29	1
20	71-80	M	172	73.2	1	0	8	9	11	174	10	12	33.3	1.57085	5.74916	25	26	0
21	61-70	M	168	57.9	1	0	6	10	15	230	10	25	38.2	3.96702	7.60172	*2	*2	0
22	71-80	M	163.5	60.8	0	1	2	2	3	265	8	8	43.5	1.54407	6.65546	20	33.3333	0
24	41-50	M	171	77.5	1	1	7	8	8	397	8	8	36.9	1.17622	8.65135	*2	*2	0
25	61-70	M	*2	62.95	1	1	8	8	28 *3	282	25	5	33.8	*2	*2	25	*2	0
27	51-60	M	165	68.7	0	1	2	2	17	93.7	15	9	48	1.87421	9.76149	26	54.5455	0
28	61-70	F	161	61.8	1	0	10	13	26	177	23	6	48.4	1.4522	8.0261	25	214	0
29	71-80	F	152	50	1	1	10	12	17	226	8	8	44.5	2.10327	7.88727	23	23.7333	1
30	81-90	F	156	54	0	0	8	8	28 *3	167	8	5	36.1	0.986824	7.77021	18	37.9	0
31	71-80	M	157	52	1	0	7	8	7	86.6	5	6	33.9	1.001	5.46267	14	32.8889	0
32	61-70	M	170	74	1	1	10	10	21	90	15	8	38.3	1.23768	8.0738	27	44.4167	1
33	71-80	M	165	65	0	1	7	10	18	153	5	8	36.6	1.2703	7.98816	15	49.1	0
34	61-70	M	160	100	0	0	6	7	11	110	8	11	52.4	2.70059	10.1905	25	34.1176	0
35	51-60	M	174.2	72.8	0	0	8	8	10	133	12	13	43	2.13446	5.928	27	27.6	0
36	71-80	M	161	55	0	0	8	9	11	285	5	7	38.6	1.24604	7.74738	18	34.4615	0
37	61-70	M	169	56	0	0	9	10	12	343	5	9	39.7	1.46346	7.20364	25	23.45	1
38	81-90	M	169	74	0	1	9	12	16	125	10	7	35.3	1.01209	6.22062	20	40.5	1
39	71-80	M	160	72	0	0	18	18	7	92.5	10	7	57	1.86942	6.83463	28	21.6111	0
40	61-70	M	168	51.1	0	0	6	10	14	122	10	25	37.1	3.85278	7.60172	*2	*2	0
41	61-70	F	152	69	0	0	4	8	5	187	12	6	34.6	1.22652	7.35555	22	33.2	0
42	41-50	M	177	90	0	0	9	11	4	180	10	10	37.1	1.36675	6.35482	21	41.8182	0
43	61-70	M	165	81	0	1	12	12	5	269	8	8	39.5	1.37095	5.98705	20	30.6667	0
44	61-70	M	165	60	1	1	8	10	4	278	8	6	34.5	0.898057	4.76686	20	24.4167	0
45	71-80	M	157	57	0	1	7	7	6	221	7	7	49.6	1.70868	8.12018	20	33.8462	0
*1 0 indicates 'Yes' and 1 indicates 'No'
*2 data missing
*3 28 was used for analysis because the days of respiratory suport was longer than 28 days.
