## Supplement Table 2 for "Increase in ventilatory ratio indicates progressive alveolar damage and suggests poor prognosis in severe COVID-19: A single-center retrospective observational study"

### Sheet: sTable 2 (VR)
Supplement Table 2. Raw data of ventilatory ratio from 2 hours (day 0) to day 6 after initiation of respiratory support.
Patient number	2 hours (day 0)	Day 1	Day 2	Day 3	Day 4	Day 5	Day 6
1	1.27724	1.70067	1.28765	1.8703	*1	*1	*1
2	1.51863	1.51669	1.30218	1.21491	1.44687	1.53143	1.94959
3	1.61788	*1	*1	1.67452	1.62034	1.47013	2.0599
5	2.03587	1.75069	1.63233	1.6287	1.37987	1.23364	*1
6	1.44682	1.24951	1.50539	1.14649	*1	*1	*1
7	1.50866	1.29876	1.8132	2.3089	2.3267	2.50568	3.28906
8	2.19947	1.94862	2.10373	3.17984	2.77387	2.95686	2.30732
9	1.6615	1.71816	1.62015	1.70361	1.43639	1.39045	1.16305
10	1.36848	1.26849	1.43041	1.57815	*1	*1	*1
11	2.11976	1.03018	1.50664	1.46551	1.79949	2.06866	2.02962
12	1.45283	1.71615	1.58358	1.81967	1.28394	1.43966	1.64669
15	1.58219	1.26416	1.70372	1.50666	1.68952	1.40046	*1
16	2.11349	1.19164	1.2683	1.35867	1.28804	1.13641	1.16486
17	0.827182	0.850691	1.22085	1.34835	*1	*1	*1
18	2.67148	1.38749	1.58693	1.77093	1.48631	1.80255	2.22084
19	1.37747	1.63047	1.57425	1.93502	1.99967	0.416989	2.1318
20	1.57085	1.34914	1.3456	1.42265	1.37036	1.27838	1.09794
21	3.96702	1.13112	1.67487	1.61173	1.26197	1.4356	0.978254
22	1.54407	1.19266	1.22461	1.45666	1.25655	*1	*1
24	1.17622	1.25512	1.67747	1.86475	1.95041	1.6962	1.38979
25	*1	*1	*1	*1	*1	*1	*1
27	1.87421	1.34492	1.50978	1.18136	1.38136	1.42995	1.40305
28	1.4522	1.4842	1.41619	0.190026	*1	0.222031	0.206028
29	2.10327	*1	2.38213	1.81555	6.27437	2.12218	1.74938
30	0.986824	0.940353	1.70138	1.75387	1.56908	1.90586	1.55814
31	1.001	1.90012	1.07531	1.57384	1.34352	1.85337	1.55907
32	1.23768	1.20536	1.33463	1.26676	1.39279	2.27379	1.77735
33	1.2703	1.30153	1.14491	1.23906	1.17528	*1	*1
34	2.70059	0	2.10134	1.43557	2.27798	2.17022	2.10275
35	2.13446	1.42654	1.76408	1.70108	1.48916	2.12224	1.41585
36	1.24604	1.54809	1.51258	1.63802	1.07449	2.08349	1.87413
37	1.46346	1.09442	1.71208	3.10468	*1	*1	*1
38	1.01209	1.34918	2.45753	2.03934	2.94904	2.39118	2.54969
39	1.86942	1.64968	1.89285	2.20957	2.77789	1.9903	2.23909
40	3.85278	1.13112	1.67487	1.61173	1.26197	1.4356	0.978254
41	1.22652	1.59872	2.08437	1.59872	1.69798	2.0182	2.15349
42	1.36675	*1	1.11661	1.18771	1.21128	1.60878	*1
43	1.37095	1.39177	1.51889	1.60089	1.54449	1.38787	1.46466
44	0.898057	0.765735	1.10543	1.24947	0.91411	1.86119	*1
45	1.70868	1.31941	1.36419	2.10829	1.45376	1.26675	1.5827
*1 data missing
