## Supplement Table 3 for "Increase in ventilatory ratio indicates progressive alveolar damage and suggests poor prognosis in severe COVID-19: A single-center retrospective observational study"

### Sheet: sTable 3 (PaCO2)
Supplement Table 3. Raw data of PaCO2 from 2 hours (day 0) to day 6 after initiation of respiratory support.
Patient number	2 hours (day 0)	Day 1	Day 2	Day 3	Day 4	Day 5	Day 6
1	36.8	49	37.1	47.9	*1	*1	*1
2	43.5	39.1	37.3	34.8	37.3	32.9	35.9
3	43.8	*1	*1	34	37.6	39.8	47.8
5	56	39.4	44.9	50.4	48.8	50.9	*1
6	38.7	37.6	45.3	34.5	*1	*1	*1
7	46	39.6	38.7	35.2	38.2	38.2	39
8	60.5	40.2	37.2	65.6	76.3	61	71.4
9	43.4	40.8	52.9	44.5	46.9	45.4	43.4
10	52.4	42.5	42.6	47	*1	*1	*1
11	56.7	31	40.3	39.2	36.1	33.2	34.9
12	64	42	43.6	50.1	40.4	45.3	40.3
15	39.8	31.8	37.5	37.9	42.5	41.1	*1
16	45.1	35.6	42.1	45.1	48.1	48.5	43.5
17	34.6	30.5	38.3	37.6	*1	*1	*1
18	53.1	35.1	36.8	35.2	37.6	41.8	41.2
19	58.8	43.5	42	41.3	38.8	44.5	45.5
20	33.3	42.9	48.9	51.7	49.8	54.2	39.9
21	38.2	38.9	44.8	48.5	43.4	43.2	47.1
22	43.5	38.4	46	46.9	47.2	*1	*1
24	36.9	35	42.1	46.8	44.5	47.3	43.6
25	33.8	41.7	40.4	45.5	43.4	51.4	47.2
27	48	31	34.8	38.9	39.8	41.2	46.2
28	48.4	42.4	47.2	38	58.4	44.4	41.2
29	44.5	52.3	50.4	43.9	53.1	44.9	42.3
30	36.1	34.4	38.9	40.1	41	49.8	47.5
31	33.9	42.9	43.7	53.3	54.6	53.8	52.8
32	38.3	37.3	41.3	39.2	43.1	43.3	44
33	36.6	37.5	37.7	40.8	38.7	39.4	*1
34	52.4	34.8	34.5	38.3	37.4	38.6	37.4
35	43	46.7	42	40.5	39	39.7	41.2
36	38.6	37.3	41	44.4	46.6	50.2	50.8
37	39.7	33.4	41.8	37.9	36.3	33.3	29.6
38	35.3	36.6	37.5	38.3	40	41.7	41.5
39	57	50.3	50.5	52.4	53.9	53.1	53.1
40	37.1	38.9	44.8	48.5	43.4	43.2	47.1
41	34.6	45.1	50.4	45.1	47.9	48.8	40.5
42	37.1	42.7	43.3	40.3	41.1	39.7	*1
43	39.5	40.1	38.9	41	44.5	45.7	42.2
44	34.5	35.3	36.4	36	30.1	42.9	*1
45	49.6	38.3	39.6	47.6	42.2	42.9	40.2
*1 data missing
PaCO2; mmHg
