## Supplement Table 4 for "Increase in ventilatory ratio indicates progressive alveolar damage and suggests poor prognosis in severe COVID-19: A single-center retrospective observational study"

### Sheet: sTable 4 (MV)
Supplement Table 4. Raw data of minute ventilation from 2 hours (day 0) to day 6 after initiation of respiratory support.
Patient number	2 hours (day 0)	Day 1	Day 2	Day 3	Day 4	Day 5	Day 6
1	8	8	8	9	8	*1	*1
2	9	10	9	9	10	12	14
3	6	7	7	8	7	6	7
5	9	11	9	8	7	6	*1
6	9	8	8	8	*1	*1	*1
7	7	7	10	14	13	14	18
8	9	12	14	12	9	12	8
9	10	11	8	10	8	8	7
10	7	8	9	9	7	*1	*1
11	9	8	9	9	12	15	14
12	5	9	8	8	7	7	9
15	7	7	8	7	7	6	*1
16	14	10	9	9	8	7	8
17	6	7	8	9	*1	*1	*1
18	14	11	12	14	11	12	15
19	5	8	8	10	11	2	10
20	12	8	7	7	7	6	7
21	25	7	9	8	7	8	5
22	8	7	6	7	6	*1	*1
24	8	9	10	10	11	9	8
25	5	8	8	11	7	6	7
27	9	10	10	7	8	8	7
28	6	7	6	1	0	1	1
29	8	9	8	7	20	8	7
30	5	5	8	8	7	7	6
31	6	9	5	6	5	7	6
32	8	8	8	8	8	13	10
33	8	8	7	7	7	*1	*1
34	11	*1	13	8	13	12	12
35	13	8	11	11	10	14	9
36	7	9	8	8	5	9	8
37	9	8	10	20	*1	*1	*1
38	7	9	16	13	18	14	15
39	7	7	8	9	11	8	9
40	25	7	9	8	7	8	5
41	6	6	7	6	6	7	9
42	10	*1	7	8	8	11	*1
43	8	8	9	9	8	7	8
44	6	5	7	8	7	10	*1
45	7	7	7	9	7	6	8
*1 data missing
Minute ventilation; L
